# Genetically predicted plasma erythropoietin levels and clonal haematopoiesis risk: a Mendelian randomisation study

**DOI:** 10.1101/2024.11.19.24317548

**Authors:** George Richenberg, Paul Carter, Tom R. Gaunt, Siddhartha P. Kar

**Affiliations:** MRC Integrative Epidemiology Unit, University of Bristol, Bristol, UK; Population Health Sciences, Bristol Medical School, University of Bristol, Bristol, UK; Victor Phillip Dahdaleh Heart and Lung Research Institute, University of Cambridge, Cambridge, UK; Early Cancer Institute, University of Cambridge, Cambridge, UK

## Abstract

The aetiology of clonal haematopoiesis (CH) and its progression to haematological malignancies is poorly understood. Erythropoietin (EPO) has been linked to favourable haematopoietic stem and progenitor cell clonal compositions in mice and humans, but a direct large-scale assessment of its role in CH is lacking. We evaluated the association between plasma EPO levels and overall, *DNMT3A*- and *TET2*-mutant CH risks using Mendelian randomisation (MR). Germline variants in the EPO gene (common promoter variant rs1617640 and rare missense mutation rs11976235) from a genome-wide association study (GWAS) of plasma EPO levels in 33,657 individuals were used to genetically predict EPO levels. CH associations were obtained from a European ancestry GWAS of 25,657 CH cases, including 16,219 *DNMT3A*- and 3,918 *TET2*-mutant CH cases, and 342,869 “controls” without detectable CH. MR analyses using the Wald ratio revealed that higher plasma EPO levels proxied by rs1617640 were associated with reduced risks of overall (odds ratio/OR (95% confidence interval/CI)=0.68 (0.50-0.93); P=0.01), *DNMT3A*- (OR (95% CI)=0.68 (0.48-0.96); P=0.03) and *TET2*-mutant (OR (95% CI)=0.48 (0.24-0.97); P=0.04) CH. These point estimates were directionally consistent with those obtained using the rare variant rs11976235, and in analyses of overall CH in African, East Asian and South Asian ancestry individuals. Bayesian evaluation also indicated that elevated plasma EPO levels were protective for *DNMT3A*- and *TET2*-mutant CH with probabilities ≥92% and 73%, respectively. Thus, increased genetically predicted plasma EPO levels are protective for overall CH and its two most common subtypes. Our findings suggest that pharmacologically raising EPO may be a promising strategy worth further investigating for the prevention of CH and possibly to prevent its progression to haematological malignancies in high-risk individuals.
