## Supplementary Tables 1 to 3 for "Genetically predicted plasma erythropoietin levels and clonal haematopoiesis risk: a Mendelian randomisation study"

### Sheet: S1
Supplementary Table 1: Posterior probabilities from colocalisaiton analyses at the EPO locus.
EPO and CH risk	nSNPs	PP.H0	PP.H1	PP.H2	PP.H3	PP.H4	altPP.H4
EPO and overall CH	702	1.94375e-21	0.906973	8.98285e-23	0.0418637	0.0511636	0.549985
EPO and DNMT3A CH	702	1.88489e-21	0.87951	6.90159e-23	0.0321152	0.0883746	0.733462
EPO and TET2 CH	702	1.91103e-21	0.891705	8.76546e-23	0.0408331	0.0674617	0.622945
Abbreviations
nSNPs = Number of SNPs
PP.H0 = Posterior probability of a genetic associaiton with neither trait
PP.H1 = Posterior probability of a genetic association with trait one (EPO) but not trait two (CH)
PP.H2 = Posterior probability of a genetic association with trait two (CH) but not trait one (EPO)
PP.H3 = Posterior probability of distinct genetic associations underpinning both traits
PP.H4 = Posterior probability of the same genetic association underpinning both traits
altPP.H4 = Alternative posterior probability for H4 calculated by dividing PP.H4 by the sum of PP.H3 and PP.H4

### Sheet: S2
Supplementary Table 2: Genome-wide significant associations (P<5x10-8) between rs1617640 and "Diseases and Traits" in PhenoScanner.
snp	hg19_coordinates	hg38_coordinates	a1	a2	trait	efo	study	pmid	ancestry	year	beta	se	p	direction	n	n_cases	n_controls	n_studies	unit	dataset
rs1617640	chr7:100317298	chr7:100719675	C	A	Hematocrit	EFO_0004586	Astle W	27863252	European	2016	0.04215	0.003601	1.188e-31	+	173480	0	173480	2	IVNT	Astle-W_Blood-Cell-Traits_EUR_2016
rs1617640	chr7:100317298	chr7:100719675	C	A	Hemoglobin concentration	EFO_0004586	Astle W	27863252	European	2016	0.02732	0.003617	4.21e-14	+	173480	0	173480	2	IVNT	Astle-W_Blood-Cell-Traits_EUR_2016
rs1617640	chr7:100317298	chr7:100719675	C	A	Mean corpuscular hemoglobin	EFO_0004586	Astle W	27863252	European	2016	-0.07417	0.003609	7.44e-94	-	173480	0	173480	2	IVNT	Astle-W_Blood-Cell-Traits_EUR_2016
rs1617640	chr7:100317298	chr7:100719675	C	A	Mean corpuscular hemoglobin concentration	EFO_0004586	Astle W	27863252	European	2016	-0.04288	0.003532	6.553e-34	-	173480	0	173480	2	IVNT	Astle-W_Blood-Cell-Traits_EUR_2016
rs1617640	chr7:100317298	chr7:100719675	C	A	Mean corpuscular volume	EFO_0004586	Astle W	27863252	European	2016	-0.06274	0.003599	4.835e-68	-	173480	0	173480	2	IVNT	Astle-W_Blood-Cell-Traits_EUR_2016
rs1617640	chr7:100317298	chr7:100719675	C	A	Platelet count	EFO_0004586	Astle W	27863252	European	2016	-0.02564	0.003718	5.323e-12	-	173480	0	173480	2	IVNT	Astle-W_Blood-Cell-Traits_EUR_2016
rs1617640	chr7:100317298	chr7:100719675	C	A	Red blood cell count	EFO_0004586	Astle W	27863252	European	2016	0.07345	0.003625	2.88e-91	+	173480	0	173480	2	IVNT	Astle-W_Blood-Cell-Traits_EUR_2016
rs1617640	chr7:100317298	chr7:100719675	C	A	Red cell distribution width	EFO_0004586	Astle W	27863252	European	2016	0.03895	0.00361	3.894e-27	+	173480	0	173480	2	IVNT	Astle-W_Blood-Cell-Traits_EUR_2016
rs1617640	chr7:100317298	chr7:100719675	C	A	Diabetic nephropathy in Type 1 diabetes	EFO_0000401	Williams	22721967	European	2014	NA	NA	2e-09	NA	6362	-	-	-	-	GRASP
rs1617640	chr7:100317298	chr7:100719675	C	A	Mean corpuscular hemoglobin concentration	EFO_0004528	van der Harst P	23222517	Mixed	2012	NA	NA	2.85e-15	NA	71861	-	-	-	-	GRASP
rs1617640	chr7:100317298	chr7:100719675	C	A	Mean corpuscular volume	EFO_0004526	van der Harst P	23222517	Mixed	2012	NA	NA	1.41e-12	NA	71861	-	-	-	-	GRASP
rs1617640	chr7:100317298	chr7:100719675	C	A	Red blood cell count RBC	EFO_0004305	van der Harst P	23222517	Mixed	2012	NA	NA	3.53e-16	NA	71861	-	-	-	-	GRASP
Abbreviations
snp = Single nucleotide polymorphism
a1 = Effect allele
a2 = Other allele
EFO = Experimental Factor Ontology term
se = Standard error
pmid = PubMed ID

### Sheet: S3
Supplementary Table 3: Genome-wide significant associations (P<5x10-8) between rs11976235 and "Diseases and Traits" in PhenoScanner.
snp	hg19_coordinates	hg38_coordinates	a1	a2	trait	efo	study	pmid	ancestry	year	beta	se	p	direction	n	n_cases	n_controls	n_studies	unit	dataset
rs11976235	chr7:100320381	chr7:100722758	C	T	Cause of death: appendix	-	Neale B	UKBB	European	2017	-0.0229	0.002779	2.002e-16	-	7637	5	7632	1	risk diff	Neale-B_UKBB_EUR_2017
Abbreviations
snp = Single nucleotide polymorphism
a1 = Effect allele
a2 = Other allele
EFO = Experimental Factor Ontology term
se = Standard error
pmid = PubMed ID
